# Phenotype Risk Scores: moving beyond ‘cases’ and ‘controls’ to classify psychiatric disease in hospital-based biobanks

**DOI:** 10.1101/2021.01.25.21249615

**Authors:** Dannielle S. Lebovitch, Jessica S. Johnson, Hillary R. Dueñas, Laura M. Huckins

## Abstract

Current phenotype classifiers for large biobanks with coupled electronic health records EHR and multi-omic data rely on ICD-10 codes for definition. However, ICD-10 codes are primarily designed for billing purposes, and may be insufficient for research. Nuanced phenotypes composed of a patients’ experience in the EHR will allow us to create precision psychiatry to predict disease risk, severity, and trajectories in EHR and clinical populations. Here, we create a phenotype risk score (PheRS) for major depressive disorder (MDD) using 2,086 cases and 31,000 individuals from Mount Sinai’s biobank BioMe ™. Rather than classifying individuals as ‘cases’ and ‘controls’, PheRS provide a whole-phenome estimate of each individual’s likelihood of having a given complex trait. These quantitative scores substantially increase power in EHR analyses and may identify individuals with likely ‘missing’ diagnoses (for example, those with large numbers of comorbid diagnoses and risk factors, but who lack explicit MDD diagnoses).

Our approach applied ten-fold cross validation and elastic net regression to select comorbid ICD-10 codes for inclusion in our PheRS. We identified 158 ICD-10 codes significantly associated with Moderate MDD (F33.1). Phenotype Risk Score were significantly higher among individuals with ICD-10 MDD diagnoses compared to the rest of the population (Kolgorov-Smirnov p<2.2e-16), and were significantly correlated with MDD polygenic risk scores (R^2^>0.182). Accurate classifiers are imperative for identification of genetic associations with psychiatric disease; therefore, moving forward research should focus on algorithms that can better encompass a patient’s phenome.
