## Supplementary material for "Phenotype Risk Scores: moving beyond ‘cases’ and ‘controls’ to classify psychiatric disease in hospital-based biobanks": Table 2

### Sheet: Sheet1
Table 2: ICD Codes significantly associated with F33.1
ICD Code	Odds Ratio	P.Value	Bonferroni Adjusted
70.7	2.00568	7.14548e-06	0.014491
112.3	8.05785	6.34745e-10	1.28726e-06
250	2.67948	2.28618e-26	4.63637e-23
300.4	11.1631	1.65564e-07	0.000335764
311	2.66113	1.16237e-07	0.000235728
372.53	5.39995	1.46493e-06	0.00297088
413.9	4.08816	2.93271e-07	0.000594754
428	2.65966	1.02475e-05	0.0207819
428.2	8.36042	1.72694e-05	0.0350224
460	3.60551	4.87031e-12	9.87698e-09
493.92	3.75682	1.03509e-05	0.0209916
571.8	15.5945	2.06224e-06	0.00418222
599	3.29224	1.31971e-08	2.67636e-05
724.1	7.27771	4.55416e-06	0.00923583
729.5	4.17789	9.59496e-11	1.94586e-07
796.9	8.63004	1.41774e-05	0.0287517
995.3	3.86153	3.42427e-09	6.94442e-06
A04.72	2.88171	3.81419e-06	0.00773517
A04.8	3.06201	3.43677e-13	6.96978e-10
A08.4	3.58176	9.50199e-09	1.927e-05
A09	3.11326	1.39822e-09	2.83558e-06
A41.9	2.44447	6.04865e-07	0.00122667
A60.00	2.92344	3.63556e-08	7.37292e-05
A63.0	3.19385	1.09978e-14	2.23036e-11
B00.1	3.42817	3.94104e-08	7.99244e-05
B00.9	2.96634	2.43972e-14	4.94775e-11
B02.29	3.47026	4.03168e-07	0.000817626
B02.9	2.81841	2.29453e-14	4.65331e-11
B07.8	3.52898	7.37135e-06	0.0149491
B07.9	3.38862	3.17137e-11	6.43154e-08
B18.2	1.67206	7.93731e-07	0.00160969
B19.20	1.68971	7.83683e-07	0.00158931
B20	2.69763	2.07836e-26	4.21491e-23
B34.9	3.77797	7.16881e-40	1.45384e-36
B35.1	3.68825	2.9897e-53	6.0631e-50
B35.3	2.70231	2.40481e-17	4.87695e-14
B35.4	3.79549	7.25327e-16	1.47096e-12
B35.6	2.75745	2.43867e-05	0.0494563
B36.9	3.68925	4.16902e-12	8.45477e-09
B37.0	3.56758	1.42015e-12	2.88006e-09
B37.2	5.03527	1.39818e-21	2.83551e-18
B37.3	3.79786	1.02292e-37	2.07448e-34
B37.81	4.45015	6.56922e-07	0.00133224
B37.9	4.98728	8.7972e-20	1.78407e-16
B86	4.28569	2.70519e-09	5.48613e-06
B96.81	3.62101	8.77726e-10	1.78003e-06
B96.89	3.91463	6.01651e-26	1.22015e-22
B97.7	3.03239	1.89116e-07	0.000383528
B97.89	4.03555	2.96784e-56	6.01879e-53
D12.6	2.91831	7.47263e-10	1.51545e-06
D17.9	2.58716	5.20426e-07	0.00105542
D22.9	2.10705	7.48171e-10	1.51729e-06
D25.9	2.23291	2.26901e-10	4.60155e-07
D36.9	2.44988	6.98375e-06	0.014163
D50.0	2.83896	3.38844e-20	6.87176e-17
D50.8	3.18548	7.0242e-14	1.42451e-10
D50.9	3.49889	2.02815e-49	4.11309e-46
D51.0	4.06989	7.4866e-06	0.0151828
D63.8	3.38407	3.11656e-08	6.32039e-05
D64.9	2.92151	1.02666e-62	2.08207e-59
D72.829	4.1378	4.03348e-22	8.17989e-19
E03.4	2.75259	2.12982e-11	4.31928e-08
E03.8	2.26527	2.97485e-08	6.033e-05
E03.9	1.77277	4.60357e-11	9.33604e-08
E08.22	4.03073	6.76281e-07	0.0013715
E08.8	4.43005	1.14465e-05	0.0232135
E08.9	3.95549	4.45786e-22	9.04054e-19
E10.9	2.50489	1.82345e-06	0.00369795
E11.21	3.2626	1.78447e-15	3.6189e-12
E11.22	3.32538	8e-19	1.6224e-15
E11.29	3.13499	6.33364e-12	1.28446e-08
E11.319	3.12299	2.38693e-13	4.84069e-10
E11.329	4.02972	1.04175e-18	2.11267e-15
E11.3299	4.14431	7.16071e-17	1.45219e-13
E11.359	3.21409	3.70058e-06	0.00750477
E11.39	2.56293	1.31601e-05	0.0266887
E11.40	3.93508	5.01498e-28	1.01704e-24
E11.42	4.32062	2.68183e-28	5.43874e-25
E11.43	4.13615	2.46273e-07	0.000499442
E11.49	3.73317	1.09099e-17	2.21254e-14
E11.51	3.45439	1.7983e-27	3.64694e-24
E11.59	2.50916	1.21934e-05	0.0247282
E11.65	3.53652	2.53407e-55	5.13909e-52
E11.69	3.88169	2.30449e-27	4.6735e-24
E11.8	4.19405	2.88378e-50	5.8483e-47
E11.9	2.80851	1.74369e-61	3.53621e-58
E13.10	4.02666	1.59268e-05	0.0322996
E16.2	3.78254	5.9828e-18	1.21331e-14
E53.8	3.36655	2.35915e-36	4.78435e-33
E55.9	3.15781	1.34485e-84	2.72735e-81
E56.9	3.68227	2.76485e-08	5.60711e-05
E61.1	2.45705	6.29743e-08	0.000127712
E66.01	3.50506	1.95486e-57	3.96445e-54
E66.09	2.71684	3.28814e-20	6.66836e-17
E66.2	5.52707	1.1455e-06	0.00232308
E66.3	2.64328	1.5252e-36	3.0931e-33
E66.9	3.39756	2.56407e-85	5.19993e-82
E78.00	1.90934	3.07283e-18	6.2317e-15
E78.1	1.93795	2.62377e-06	0.005321
E78.2	1.6111	1.79243e-05	0.0363504
E78.4	2.56672	6.79829e-11	1.37869e-07
E78.5	2.3713	4.17105e-48	8.4589e-45
E86.0	3.34338	2.4746e-14	5.01849e-11
E87.5	2.42978	2.8735e-17	5.82747e-14
E87.6	3.1789	1.40211e-23	2.84348e-20
E89.40	3.93613	9.46572e-07	0.00191965
F02.80	4.37102	3.62038e-09	7.34212e-06
F02.81	6.94042	2.6557e-11	5.38576e-08
F03.90	6.00029	6.03969e-36	1.22485e-32
F03.91	5.7603	5.3104e-16	1.07695e-12
F06.30	13.3511	3.75473e-37	7.61458e-34
F06.31	13.3986	4.09424e-08	8.30312e-05
F06.4	8.77701	3.1093e-07	0.000630566
F09	5.4827	1.29501e-18	2.62628e-15
F10.10	3.47886	6.96034e-16	1.41156e-12
F10.20	4.82307	9.84682e-16	1.99694e-12
F10.21	7.45651	2.30747e-11	4.67954e-08
F11.10	9.28883	1.86001e-13	3.77209e-10
F11.20	4.62833	1.09314e-19	2.21688e-16
F11.21	5.85808	2.49462e-07	0.000505908
F11.23	8.77701	3.1093e-07	0.000630566
F11.90	6.31499	5.04835e-11	1.02381e-07
F12.10	7.86094	7.83465e-22	1.58887e-18
F12.20	7.49992	3.2614e-14	6.61412e-11
F13.10	13.4184	1.78928e-09	3.62866e-06
F13.20	12.3768	5.09293e-13	1.03285e-09
F14.10	5.86389	2.90809e-19	5.8976e-16
F14.20	5.70877	7.0213e-10	1.42392e-06
F14.21	8.22553	1.49389e-11	3.02962e-08
F17.200	3.19105	1.0953e-44	2.22127e-41
F17.209	23.1756	5.28222e-09	1.07123e-05
F17.210	2.95942	1.37468e-07	0.000278784
F19.10	4.84953	1.02771e-17	2.0842e-14
F19.20	7.05633	1.0406e-24	2.11034e-21
F19.21	13.8809	1.31296e-09	2.66267e-06
F19.90	4.84245	4.58246e-06	0.00929323
F20.0	3.1565	1.95313e-06	0.00396094
F22	6.93376	3.50721e-12	7.11263e-09
F29	5.77551	1.16701e-18	2.36669e-15
F31.30	7.57731	4.76462e-10	9.66265e-07
F31.81	4.09695	1.01454e-06	0.00205749
F31.89	11.6292	2.23629e-06	0.00453519
F31.9	2.8627	6.04077e-09	1.22507e-05
F32.0	14.1082	2.18239e-82	4.4259e-79
F32.1	26.1961	1.48849e-182	3.01865e-179
F32.2	22.8521	9.92773e-83	2.01334e-79
F32.3	25.4691	2.93964e-55	5.9616e-52
F32.4	23.1831	3.83177e-50	7.77082e-47
F32.5	13.7861	4.58914e-37	9.30678e-34
F32.89	11.717	3.002e-58	6.08806e-55
F32.9	24.8277	0	0
F33.0	47.5232	2.41938e-307	4.90651e-304
F33.1	Inf	0	0
F33.2	49.0705	2.80076e-255	5.67994e-252
F33.3	43.3904	1.14109e-148	2.31413e-145
F33.40	25.0105	4.62917e-30	9.38796e-27
F33.41	33.2802	1.80863e-173	3.66789e-170
F33.42	23.0985	5.85554e-79	1.1875e-75
F33.9	38.0743	0	0
F34.1	13.9687	1.99365e-156	4.04313e-153
F39	9.01216	1.39634e-73	2.83178e-70
F40.00	20.9386	1.50467e-09	3.05147e-06
F40.01	22.8253	1.99738e-70	4.05068e-67
F40.240	5.36208	8.57944e-06	0.0173991
F41.0	9.85375	7.66513e-79	1.55449e-75
F41.1	18.5171	7.48034e-285	1.51701e-281
F41.3	18.9792	1.30146e-11	2.63935e-08
F41.8	7.48807	1.22695e-72	2.48825e-69
F41.9	5.81578	2.74724e-153	5.57139e-150
F42.9	5.71578	5.59223e-08	0.000113411
F43.0	4.84245	4.58246e-06	0.00929323
F43.10	21.4304	3.83796e-175	7.78339e-172
F43.12	26.1577	8.76837e-14	1.77822e-10
F43.20	5.28203	6.36662e-28	1.29115e-24
F43.21	7.25015	2.75e-32	5.57699e-29
F43.22	5.94554	1.09298e-13	2.21656e-10
F43.23	7.69075	1.07185e-32	2.17371e-29
F43.25	13.9566	3.00313e-08	6.09035e-05
F43.29	10.9521	2.1279e-22	4.31538e-19
F43.9	3.36507	1.65724e-10	3.36088e-07
F44.9	8.37802	4.6273e-07	0.000938416
F45.0	10.171	2.00688e-05	0.0406995
F45.8	2.85556	1.44456e-05	0.0292957
F48.9	8.3839	1.39528e-07	0.000282962
F50.9	6.54386	7.01649e-08	0.000142294
F51.01	6.23044	3.36818e-38	6.83067e-35
F51.05	20.5215	5.29252e-36	1.07332e-32
F54	20.6614	2.96976e-19	6.02267e-16
F60.3	28.6037	3.2588e-84	6.60884e-81
F60.6	66.7415	4.76279e-08	9.65893e-05
F60.7	16.3525	6.10973e-14	1.23905e-10
F60.89	23.1756	5.28222e-09	1.07123e-05
F60.9	21.2899	2.37618e-77	4.8189e-74
F63.9	9.21608	2.04926e-07	0.00041559
F99	5.29693	9.26811e-11	1.87957e-07
G25.81	3.49466	5.69738e-09	1.15543e-05
G30.1	7.52219	1.26939e-07	0.000257433
G30.8	9.56856	5.45788e-07	0.00110686
G30.9	4.51721	5.40698e-07	0.00109654
G31.84	4.75925	1.14877e-13	2.3297e-10
G40.909	3.00151	1.42232e-10	2.88447e-07
G43.001	4.23121	2.46264e-06	0.00499423
G43.009	3.54242	7.0226e-17	1.42418e-13
G43.109	3.43313	3.51858e-11	7.13567e-08
G43.709	4.2628	3.39244e-13	6.87986e-10
G43.711	6.49811	2.13581e-10	4.33143e-07
G43.809	5.70156	9.82147e-18	1.99179e-14
G43.909	3.89832	9.56146e-38	1.93906e-34
G43.919	7.34355	1.27585e-05	0.0258743
G43.A0	7.34355	1.27585e-05	0.0258743
G44.209	3.54289	6.53298e-15	1.32489e-11
G44.219	4.67288	1.5057e-06	0.00305356
G44.229	5.54404	2.40621e-13	4.8798e-10
G44.309	6.22959	8.36146e-07	0.0016957
G44.40	6.68247	1.36174e-10	2.76162e-07
G44.89	5.4456	3.56003e-09	7.21973e-06
G45.9	3.70649	4.11087e-13	8.33684e-10
G47.00	4.33318	5.32932e-95	1.08079e-91
G47.01	6.18374	1.20717e-09	2.44813e-06
G47.09	5.22244	8.54846e-15	1.73363e-11
G47.20	6.04057	7.4333e-06	0.0150747
G47.30	3.182	2.97893e-23	6.04128e-20
G47.33	3.74255	7.52668e-60	1.52641e-56
G47.36	5.97768	2.07286e-05	0.0420375
G47.61	4.46005	1.58402e-07	0.000321238
G47.9	3.40189	4.36492e-16	8.85206e-13
G50.1	5.49861	1.63138e-05	0.0330843
G56.00	3.83273	6.27239e-24	1.27204e-20
G56.01	4.36287	8.97086e-16	1.81929e-12
G56.03	3.62317	1.28364e-14	2.60323e-11
G60.9	4.88714	9.55565e-20	1.93789e-16
G62.9	3.91932	1.01316e-40	2.0547e-37
G89.18	2.50975	5.57563e-13	1.13074e-09
G89.29	5.37805	7.38243e-162	1.49716e-158
G89.4	7.05924	1.02163e-37	2.07187e-34
G90.9	4.09604	1.5112e-07	0.00030647
G93.40	2.80132	6.14994e-06	0.0124721
G93.41	4.93757	1.71462e-06	0.00347726
G99.0	6.35343	4.85803e-06	0.00985208
H00.016	8.07909	6.17494e-08	0.000125228
H04.123	3.21054	1.83906e-38	3.72962e-35
H04.129	3.82754	1.74287e-34	3.53455e-31
H10.10	3.73199	3.28177e-13	6.65543e-10
H10.13	3.05594	8.05518e-11	1.63359e-07
H10.9	3.09443	1.85128e-14	3.7544e-11
H25.10	2.89145	3.4355e-13	6.9672e-10
H25.11	3.29147	1.80689e-05	0.0366437
H25.13	2.07477	4.59258e-10	9.31374e-07
H26.9	2.74178	1.51286e-27	3.06809e-24
H35.30	2.67083	3.35205e-06	0.00679797
H35.81	3.48948	3.61408e-11	7.32936e-08
H40.003	2.29617	7.26356e-12	1.47305e-08
H40.009	2.61841	3.70387e-13	7.51145e-10
H40.059	4.35407	8.74163e-07	0.0017728
H40.10X0	4.12593	1.22625e-05	0.0248684
H40.1131	5.87277	2.37318e-05	0.0481281
H40.9	2.69276	1.39313e-11	2.82527e-08
H43.10	5.58187	1.439e-05	0.0291829
H43.12	6.69133	2.43938e-05	0.0494706
H43.399	3.17171	1.81249e-05	0.0367574
H43.819	3.29673	1.08434e-05	0.0219903
H52.00	4.96945	6.85406e-10	1.39e-06
H52.10	2.6504	2.52599e-07	0.000512271
H52.13	2.31419	7.37168e-07	0.00149498
H52.4	3.143	4.5644e-28	9.25661e-25
H52.6	4.63561	2.11951e-08	4.29837e-05
H52.7	3.44496	1.0077e-21	2.04362e-18
H53.149	4.21633	1.2711e-23	2.5778e-20
H53.2	4.10349	7.79088e-08	0.000157999
H53.40	4.2	2.69594e-06	0.00546736
H53.8	3.54992	2.64369e-40	5.3614e-37
H53.9	4.19922	3.53757e-18	7.1742e-15
H54.7	3.77304	3.06695e-16	6.21978e-13
H57.10	4.10429	1.16705e-08	2.36678e-05
H57.12	4.16481	5.74817e-06	0.0116573
H57.8	3.3553	8.81706e-14	1.7881e-10
H57.9	4.53727	1.47782e-08	2.99702e-05
H60.399	3.92202	2.97083e-07	0.000602484
H60.90	3.47224	3.9501e-09	8.0108e-06
H60.91	6.37791	9.42712e-08	0.000191182
H61.20	2.41819	4.43337e-10	8.99087e-07
H61.21	2.77653	2.20081e-05	0.0446324
H61.22	3.0339	1.35819e-05	0.0275441
H61.23	2.55594	1.49278e-08	3.02737e-05
H66.90	3.49352	1.1373e-14	2.30644e-11
H81.10	3.86983	6.83176e-19	1.38548e-15
H90.3	3.8859	6.33381e-31	1.2845e-27
H90.5	3.6768	5.99948e-31	1.2167e-27
H90.8	3.29048	3.76001e-07	0.00076253
H91.90	3.34456	3.70092e-19	7.50546e-16
H91.91	3.78174	9.56658e-06	0.019401
H91.92	3.71483	3.76627e-06	0.00763801
H91.93	3.97986	3.4979e-16	7.09373e-13
H92.01	2.94748	2.5945e-06	0.00526164
H92.02	4.1941	1.02469e-12	2.07807e-09
H92.09	3.66981	4.63993e-15	9.40977e-12
H93.13	5.09472	8.2764e-13	1.67845e-09
H93.19	3.88735	4.83816e-15	9.81179e-12
I10	2.70967	1.13116e-66	2.294e-63
I16.0	3.12285	5.71846e-06	0.011597
I20.8	4.42276	5.40397e-18	1.09592e-14
I20.9	2.85656	3.34049e-11	6.77452e-08
I25.10	1.48716	1.15806e-06	0.00234854
I25.119	2.37315	1.56595e-05	0.0317574
I25.84	2.52894	1.10577e-06	0.00224249
I26.99	2.64806	5.37092e-09	1.08922e-05
I27.82	5.0503	2.95346e-06	0.00598962
I50.22	1.9729	5.33477e-06	0.0108189
I50.30	3.06244	4.94536e-06	0.0100292
I50.32	2.3086	1.49626e-05	0.0303441
I50.9	1.94971	1.09543e-07	0.000222152
I63.9	2.41582	4.30199e-12	8.72443e-09
I73.9	2.20853	1.09843e-15	2.22762e-12
I82.409	2.39156	5.18881e-07	0.00105229
I83.893	2.55642	1.35275e-05	0.0274337
I83.90	3.1354	8.25946e-16	1.67502e-12
I87.1	5.89234	1.45235e-06	0.00294537
I87.2	3.18568	8.73509e-26	1.77148e-22
I87.8	3.60169	3.44348e-10	6.98337e-07
I95.1	4.23788	3.13621e-14	6.36023e-11
I95.9	3.21262	5.50526e-15	1.11647e-11
IMO0001	3.24236	1.71961e-70	3.48737e-67
IMO0002	3.88818	9.12309e-94	1.85016e-90
J00	3.60563	5.70292e-10	1.15655e-06
J01.00	2.74877	9.41909e-07	0.00191019
J01.10	3.62563	3.72712e-08	7.55861e-05
J01.80	4.10104	6.86106e-06	0.0139142
J01.90	2.47911	5.22229e-11	1.05908e-07
J02.0	2.32021	7.56005e-06	0.0153318
J02.9	2.8656	1.23026e-38	2.49496e-35
J06.9	3.92237	4.95163e-106	1.00419e-102
J10.1	3.57871	1.06028e-05	0.0215026
J11.1	3.80188	1.42193e-17	2.88368e-14
J15.9	3.07502	4.33956e-11	8.80062e-08
J18.1	3.05911	8.84764e-07	0.0017943
J18.9	3.28916	6.89539e-35	1.39839e-31
J20.9	2.73867	4.80181e-17	9.73807e-14
J30.1	1.97966	6.83913e-11	1.38698e-07
J30.2	3.84662	1.01809e-31	2.06469e-28
J30.89	2.20969	2.09747e-14	4.25367e-11
J30.9	3.11334	6.28792e-57	1.27519e-53
J31.0	2.37704	1.42691e-18	2.89376e-15
J32.8	2.86404	6.27299e-06	0.0127216
J32.9	2.91067	8.14528e-28	1.65186e-24
J34.2	1.97575	1.58472e-05	0.0321381
J34.89	3.76932	7.33424e-25	1.48738e-21
J39.2	5.20006	3.70203e-08	7.50771e-05
J40	3.2118	2.76116e-34	5.59962e-31
J41.0	3.63762	3.97945e-09	8.07033e-06
J42	3.34366	5.7389e-09	1.16385e-05
J43.8	3.00516	6.62519e-06	0.0134359
J43.9	2.49245	7.94313e-07	0.00161087
J44.1	3.20126	2.38982e-14	4.84655e-11
J44.9	2.59926	4.59517e-19	9.319e-16
J45.20	3.6155	2.78167e-62	5.64122e-59
J45.21	3.53824	3.69733e-18	7.49818e-15
J45.30	4.1203	6.39816e-47	1.29755e-43
J45.31	4.60006	6.96859e-17	1.41323e-13
J45.40	4.78481	1.23675e-52	2.50813e-49
J45.41	5.51669	4.38224e-31	8.88719e-28
J45.50	4.105	1.88061e-12	3.81388e-09
J45.51	3.80232	1.53937e-06	0.00312184
J45.901	4.51228	6.11761e-47	1.24065e-43
J45.902	3.99382	4.96945e-06	0.010078
J45.909	3.31853	5.66927e-70	1.14973e-66
J98.4	2.63548	1.91426e-07	0.000388213
K02.9	3.30969	6.75952e-10	1.37083e-06
K04.7	4.28129	3.99365e-12	8.09913e-09
K06.8	4.84466	2.13538e-05	0.0433055
K08.409	9.71676	1.80915e-06	0.00366896
K08.89	3.7108	2.44561e-17	4.95969e-14
K08.9	3.44048	1.6813e-07	0.000340968
K11.20	3.51611	1.3191e-05	0.0267513
K13.0	3.27095	7.42391e-06	0.0150557
K13.79	4.28618	1.3967e-09	2.83252e-06
K21.0	3.47624	1.12844e-19	2.28847e-16
K21.9	4.08354	6.49886e-124	1.31797e-120
K27.9	3.48231	8.46443e-12	1.71659e-08
K29.50	4.59439	5.00657e-08	0.000101533
K29.70	3.47859	1.75756e-25	3.56434e-22
K30	4.75135	4.01532e-11	8.14307e-08
K31.84	4.52447	4.62631e-13	9.38217e-10
K31.89	3.48224	2.2642e-07	0.00045918
K43.9	2.5523	3.48722e-07	0.000707208
K44.9	2.92152	1.81246e-07	0.000367567
K46.9	3.41733	4.74302e-10	9.61884e-07
K52.89	3.70536	2.92675e-10	5.93544e-07
K52.9	2.6109	8.07165e-18	1.63693e-14
K57.30	3.35921	4.56464e-10	9.25709e-07
K57.90	2.81296	2.67791e-06	0.00543081
K58.9	2.51514	1.97313e-08	4.0015e-05
K59.00	4.99616	1.5934e-144	3.23141e-141
K59.01	6.47725	2.5679e-54	5.2077e-51
K59.03	6.55567	3.39396e-22	6.88295e-19
K59.04	4.22326	6.87591e-09	1.39443e-05
K59.09	4.9263	2.90458e-48	5.89048e-45
K62.5	2.41468	5.65813e-18	1.14747e-14
K62.82	4.36528	2.37848e-16	4.82356e-13
K63.5	2.343	1.69953e-10	3.44664e-07
K64.4	2.58961	1.33071e-07	0.000269868
K64.9	2.65431	4.23071e-15	8.57987e-12
K75.81	2.73013	3.17997e-06	0.00644897
K76.0	2.44644	9.56251e-11	1.93928e-07
K80.20	2.14497	9.28271e-07	0.00188253
K81.9	3.46436	3.29697e-06	0.00668626
K85.9	2.95511	7.24309e-07	0.0014689
K85.90	3.03247	6.76117e-07	0.00137116
K92.1	3.23122	2.17614e-17	4.41321e-14
L02.419	2.73251	1.81359e-09	3.67796e-06
L02.91	3.10634	4.71601e-17	9.56407e-14
L02.92	4.12541	7.14042e-08	0.000144808
L03.012	5.33851	1.65271e-06	0.00335169
L03.115	2.9664	1.22867e-05	0.0249175
L03.116	2.96637	5.3337e-06	0.0108167
L03.119	2.53583	4.86222e-10	9.86059e-07
L03.319	3.24111	2.19727e-05	0.0445606
L03.90	3.49317	4.43786e-30	8.99997e-27
L08.9	2.06098	1.08756e-05	0.0220558
L20.9	2.2268	4.68535e-06	0.00950189
L21.9	3.68355	5.74762e-22	1.16562e-18
L23.9	4.02839	5.66584e-08	0.000114903
L25.3	3.58861	5.92182e-06	0.0120094
L25.9	2.42857	1.31449e-07	0.000266578
L28.0	3.99965	3.4631e-08	7.02316e-05
L28.1	4.23019	1.83062e-05	0.0371249
L28.2	5.45682	1.48538e-09	3.01234e-06
L29.8	4.79992	1.08662e-24	2.20366e-21
L29.9	4.24293	8.10487e-54	1.64367e-50
L30.4	5.17467	8.98964e-22	1.8231e-18
L30.8	3.4875	2.78663e-08	5.65129e-05
L30.9	2.56044	1.37531e-25	2.78913e-22
L40.9	2.09182	2.19596e-05	0.0445341
L50.9	3.33981	4.12182e-14	8.35905e-11
L60.0	4.05814	2.97795e-16	6.03928e-13
L60.3	4.50592	4.05664e-12	8.22686e-09
L60.8	4.82235	3.45997e-13	7.01681e-10
L65.8	5.94801	5.25892e-07	0.00106651
L65.9	2.70084	3.43711e-17	6.97046e-14
L72.0	3.21487	1.44857e-09	2.9377e-06
L72.3	2.99454	7.04627e-08	0.000142898
L72.9	2.96251	1.57311e-06	0.00319028
L73.8	3.39989	5.6957e-07	0.00115509
L73.9	3.01179	1.48034e-12	3.00214e-09
L81.1	4.36069	1.70041e-06	0.00344842
L82.1	2.86166	1.37017e-14	2.77869e-11
L84	3.66051	2.32307e-21	4.71119e-18
L85.3	4.348	2.73861e-68	5.55391e-65
L85.9	5.65932	3.68704e-07	0.000747732
L91.8	2.82244	6.65423e-10	1.34948e-06
L98.9	3.86446	7.16806e-35	1.45368e-31
M06.9	2.40792	2.25925e-08	4.58176e-05
M12.88	5.50893	1.06576e-30	2.16137e-27
M15.0	5.42865	9.10104e-35	1.84569e-31
M15.9	3.28751	2.18889e-08	4.43906e-05
M16.0	3.52868	3.03716e-07	0.000615935
M16.10	2.93158	4.2783e-06	0.00867639
M16.9	3.25499	4.56454e-07	0.000925689
M17.0	3.7531	2.93076e-33	5.94357e-30
M17.10	3.31974	1.36055e-30	2.7592e-27
M17.11	3.2952	8.40031e-19	1.70358e-15
M17.12	3.11076	3.40024e-14	6.89569e-11
M19.011	3.3687	1.80168e-06	0.0036538
M19.019	3.70494	1.53643e-09	3.11588e-06
M19.90	3.76878	1.24685e-75	2.52862e-72
M20.10	4.22549	7.35544e-11	1.49168e-07
M20.12	4.16481	5.74817e-06	0.0116573
M20.40	4.21664	8.34515e-16	1.6924e-12
M20.41	4.90223	1.06388e-13	2.15755e-10
M20.42	4.50436	3.22759e-11	6.54555e-08
M20.5X2	7.53029	1.07391e-05	0.021779
M21.40	3.2983	5.29082e-08	0.000107298
M21.41	3.47026	4.03168e-07	0.000817626
M21.42	3.48468	3.75823e-07	0.000762169
M21.611	5.4877	2.53244e-14	5.13579e-11
M21.612	5.48788	3.07248e-13	6.23099e-10
M21.619	3.25665	4.09936e-10	8.31349e-07
M21.6X9	4.32359	9.59922e-07	0.00194672
M22.2X9	4.84466	2.13538e-05	0.0433055
M25.40	6.00353	3.06799e-06	0.00622188
M25.473	4.00665	7.36274e-07	0.00149316
M25.50	3.08653	6.14619e-32	1.24645e-28
M25.511	3.55765	2.48905e-43	5.0478e-40
M25.512	3.69066	8.97375e-46	1.81988e-42
M25.519	3.5753	5.08215e-43	1.03066e-39
M25.522	3.83229	1.26417e-09	2.56374e-06
M25.529	3.20683	9.39488e-08	0.000190528
M25.531	2.94875	1.98014e-08	4.01573e-05
M25.532	3.39737	1.26985e-10	2.57527e-07
M25.539	3.16214	3.47297e-09	7.04318e-06
M25.549	3.64994	8.92645e-07	0.00181028
M25.551	4.07547	6.80465e-41	1.37998e-37
M25.552	3.53723	1.04297e-28	2.11514e-25
M25.559	3.91768	1.10545e-31	2.24185e-28
M25.561	4.0265	7.41956e-78	1.50469e-74
M25.562	3.83446	7.75872e-68	1.57347e-64
M25.569	4.02332	1.16616e-74	2.36498e-71
M25.571	3.16415	1.06886e-14	2.16765e-11
M25.572	2.82359	1.04756e-10	2.12445e-07
M25.579	4.58003	3.28449e-40	6.66095e-37
M26.609	4.74351	6.43617e-08	0.000130526
M32.9	2.32249	1.19313e-05	0.0241966
M43.10	4.0611	2.15191e-06	0.00436408
M47.12	3.84756	6.60921e-09	1.34035e-05
M47.812	3.22047	1.19567e-14	2.42481e-11
M47.816	3.42085	4.76861e-13	9.67073e-10
M47.817	3.19853	9.18729e-20	1.86318e-16
M48.00	3.99282	2.25229e-12	4.56765e-09
M48.02	3.91169	3.94243e-13	7.99525e-10
M48.061	3.11327	5.03688e-16	1.02148e-12
M50.20	2.74165	8.80083e-06	0.0178481
M51.26	2.54293	1.15344e-09	2.33918e-06
M51.36	2.917	4.16013e-07	0.000843674
M53.3	2.75271	2.48419e-08	5.03794e-05
M54.10	3.68135	5.13923e-13	1.04224e-09
M54.12	2.90484	2.29192e-19	4.648e-16
M54.16	3.76117	3.01997e-47	6.12449e-44
M54.17	2.97795	2.04213e-09	4.14145e-06
M54.2	3.63975	1.41835e-64	2.87642e-61
M54.30	3.65313	1.01845e-17	2.06542e-14
M54.31	3.4807	2.93608e-10	5.95438e-07
M54.32	3.63885	1.55218e-10	3.14781e-07
M54.40	4.13945	4.14256e-29	8.40111e-26
M54.41	5.99904	1.64673e-48	3.33958e-45
M54.42	4.96524	5.79676e-34	1.17558e-30
M54.5	4.54927	1.85695e-138	3.76589e-135
M54.6	3.66843	1.7603e-18	3.56989e-15
M54.81	5.24359	1.68849e-07	0.000342426
M54.9	3.91767	3.67891e-88	7.46083e-85
M62.81	3.72857	9.83571e-23	1.99468e-19
M62.830	3.54499	2.91634e-12	5.91434e-09
M62.838	2.77735	6.29982e-17	1.2776e-13
M65.30	3.51364	2.3251e-12	4.71531e-09
M70.50	5.02789	2.72633e-08	5.529e-05
M70.60	3.72733	3.68657e-07	0.000747637
M70.61	4.85149	2.72594e-12	5.52821e-09
M70.62	4.75135	4.01532e-11	8.14307e-08
M71.20	5.22032	7.90415e-08	0.000160296
M71.9	5.03661	5.829e-08	0.000118212
M72.2	3.22269	2.76209e-23	5.60151e-20
M75.01	3.807	8.83584e-06	0.0179191
M75.100	3.37829	1.42453e-07	0.000288894
M75.40	3.37636	2.36493e-07	0.000479608
M75.50	3.60453	7.15176e-08	0.000145038
M75.80	3.21747	1.49956e-05	0.0304111
M76.60	3.95635	1.41201e-07	0.000286356
M77.30	4.12348	9.29536e-07	0.0018851
M77.9	3.87091	1.72637e-12	3.50109e-09
M79.1	3.5728	3.22375e-50	6.53776e-47
M79.2	5.08726	9.74726e-35	1.97674e-31
M79.601	4.95338	2.63078e-20	5.33521e-17
M79.602	4.38825	1.01878e-16	2.06609e-13
M79.603	3.43057	5.20322e-09	1.05521e-05
M79.604	4.74142	1.22189e-47	2.47799e-44
M79.605	4.17972	4.6018e-40	9.33245e-37
M79.606	4.00788	4.63355e-37	9.39683e-34
M79.609	4.15071	1.27542e-45	2.58656e-42
M79.641	4.83717	5.93636e-28	1.20389e-24
M79.642	4.87494	2.01856e-24	4.09364e-21
M79.643	3.84144	2.42267e-15	4.91318e-12
M79.644	3.12122	2.34688e-06	0.00475948
M79.646	2.98642	2.07003e-06	0.00419802
M79.661	3.78205	2.91974e-07	0.000592123
M79.669	3.38349	1.6837e-06	0.00341455
M79.671	3.48447	1.40329e-31	2.84587e-28
M79.672	3.78771	4.91313e-38	9.96384e-35
M79.673	3.26122	1.59698e-27	3.23868e-24
M79.674	3.03366	6.4633e-09	1.31076e-05
M79.675	3.369	2.32998e-11	4.72519e-08
M79.676	4.28569	2.70519e-09	5.48613e-06
M79.7	6.66515	3.82208e-49	7.75117e-46
M79.89	3.08205	3.77945e-33	7.66473e-30
M81.0	2.49663	8.31251e-31	1.68578e-27
M81.8	2.95942	1.37468e-07	0.000278784
M84.48XA	2.15926	1.8883e-06	0.00382946
M85.80	2.82173	2.48031e-30	5.03008e-27
M89.8X9	4.14131	2.21331e-10	4.4886e-07
M89.9	3.29589	1.15411e-10	2.34053e-07
M94.0	2.90389	1.00896e-06	0.00204617
M94.9	5.46954	1.7584e-12	3.56604e-09
M96.1	3.78111	9.31767e-07	0.00188962
M99.83	9.55492	7.53589e-06	0.0152828
N12	3.49147	1.72354e-12	3.49534e-09
N17.9	2.37334	1.96852e-17	3.99215e-14
N18.2	2.67356	2.13562e-09	4.33103e-06
N18.3	2.00267	1.56836e-13	3.18063e-10
N18.4	1.9054	8.51109e-06	0.0172605
N18.9	1.63369	3.94689e-06	0.0080043
N20.0	2.13846	8.66453e-10	1.75717e-06
N28.1	2.36658	1.24821e-06	0.00253137
N30.00	3.76141	9.85804e-23	1.99921e-19
N30.01	5.1201	1.42448e-16	2.88884e-13
N30.90	4.91277	1.92475e-11	3.90339e-08
N39.0	3.62078	1.27408e-72	2.58384e-69
N39.3	3.32884	1.14909e-16	2.33035e-13
N39.41	4.6238	1.28056e-34	2.59697e-31
N39.46	5.59162	1.57747e-22	3.1991e-19
N61.1	4.97754	7.15225e-07	0.00145048
N63.0	2.63143	8.80697e-16	1.78605e-12
N64.4	3.59732	5.62947e-24	1.14166e-20
N64.52	3.97922	9.67996e-06	0.019631
N76.0	3.02732	3.89438e-26	7.89781e-23
N83.209	2.66088	5.80259e-11	1.17677e-07
N84.0	3.39997	6.37936e-09	1.29373e-05
N85.00	4.89786	8.86915e-06	0.0179866
N85.01	7.79066	8.91225e-08	0.00018074
N87.0	3.87812	5.63124e-09	1.14202e-05
N87.9	5.33969	3.62896e-17	7.35953e-14
N89.8	2.7836	3.58943e-19	7.27936e-16
N91.2	3.01093	1.50693e-18	3.05606e-15
N92.0	3.10843	2.37268e-22	4.81179e-19
N92.1	2.44518	4.39903e-07	0.000892124
N92.6	2.43606	3.38575e-13	6.8663e-10
N93.8	6.54867	2.35634e-16	4.77865e-13
N93.9	4.13884	1.1988e-31	2.43118e-28
N94.6	3.15472	1.52005e-09	3.08265e-06
N94.89	3.93003	7.20539e-10	1.46125e-06
N94.9	3.49264	3.07435e-40	6.23477e-37
N95.0	3.9784	3.23979e-22	6.5703e-19
N95.1	2.64693	4.61639e-14	9.36204e-11
N95.2	2.83543	1.22712e-15	2.48859e-12
N95.9	5.66166	2.15157e-06	0.00436339
R00.0	2.90671	9.37307e-19	1.90086e-15
R00.1	2.51598	3.77744e-08	7.66064e-05
R00.2	2.31958	2.8484e-23	5.77656e-20
R04.0	3.0957	6.34136e-14	1.28603e-10
R05	3.8158	1.69383e-108	3.43509e-105
R06.00	2.62689	5.80133e-25	1.17651e-21
R06.02	2.95959	6.86688e-65	1.3926e-61
R06.09	3.01194	1.40088e-47	2.84098e-44
R06.2	3.34805	1.40073e-19	2.84068e-16
R06.83	2.54131	4.01541e-11	8.14325e-08
R07.0	3.62802	5.89168e-14	1.19483e-10
R07.1	3.46164	2.55251e-09	5.17649e-06
R07.2	2.72827	1.09413e-06	0.00221889
R07.81	3.40066	1.06798e-16	2.16587e-13
R07.89	3.34365	5.05159e-57	1.02446e-53
R07.9	3.61646	2.78838e-94	5.65483e-91
R09.02	2.56655	1.61405e-07	0.000327329
R09.81	3.19686	1.47992e-28	3.00127e-25
R09.82	1.83761	2.98566e-07	0.000605491
R09.89	2.86882	3.08776e-23	6.26198e-20
R10.10	3.87069	6.16041e-08	0.000124933
R10.11	3.42593	5.63733e-28	1.14325e-24
R10.12	3.33337	2.1555e-10	4.37136e-07
R10.13	4.19719	9.70654e-82	1.96849e-78
R10.2	3.53995	1.99697e-36	4.04985e-33
R10.30	3.10451	2.43814e-14	4.94455e-11
R10.31	2.64341	2.51267e-13	5.09569e-10
R10.32	3.65807	4.40328e-27	8.92985e-24
R10.84	3.77534	2.9239e-35	5.92968e-32
R10.9	3.65048	3.1468e-91	6.38171e-88
R11.0	4.33378	1.36613e-51	2.77051e-48
R11.10	4.58852	5.31302e-26	1.07748e-22
R11.2	4.23159	1.86369e-52	3.77956e-49
R12	4.78293	1.09025e-23	2.21102e-20
R13.10	3.69408	3.53751e-38	7.17407e-35
R13.12	3.62481	1.719e-06	0.00348613
R14.0	2.9486	5.97647e-20	1.21203e-16
R14.1	2.87005	3.90351e-07	0.000791631
R15.9	4.08175	6.47392e-13	1.31291e-09
R19.00	3.14859	1.36132e-07	0.000276076
R19.5	3.08136	1.20477e-09	2.44328e-06
R19.7	3.76215	5.69407e-76	1.15476e-72
R19.8	3.1926	1.62079e-06	0.00328697
R20.0	3.33421	3.86318e-31	7.83452e-28
R20.2	3.28775	7.7367e-30	1.569e-26
R20.9	3.16461	1.42447e-20	2.88882e-17
R21	4.40399	7.92872e-116	1.60794e-112
R22.0	2.72817	3.06092e-09	6.20755e-06
R22.1	2.81137	5.87833e-11	1.19213e-07
R22.9	2.77509	3.72027e-07	0.00075447
R23.2	4.09445	8.12351e-15	1.64745e-11
R23.3	5.28269	5.74184e-09	1.16445e-05
R23.8	3.58059	4.46646e-13	9.05798e-10
R25.1	4.28654	6.224e-20	1.26223e-16
R25.2	2.75337	6.00645e-15	1.21811e-11
R26.2	4.15391	2.61258e-09	5.2983e-06
R26.81	5.425	8.0221e-50	1.62688e-46
R26.89	4.8904	3.56421e-43	7.22822e-40
R26.9	4.947	5.76694e-88	1.16954e-84
R27.0	6.44537	4.47014e-09	9.06545e-06
R29.3	4.32504	1.16265e-09	2.35786e-06
R29.6	6.55958	2.19049e-28	4.44232e-25
R29.898	3.96095	6.6506e-51	1.34874e-47
R29.91	5.2197	2.09392e-06	0.00424648
R30.0	3.94623	1.58736e-73	3.21917e-70
R31.9	2.22623	1.5416e-12	3.12636e-09
R32	4.82115	3.59617e-54	7.29304e-51
R33.9	2.23563	9.71609e-07	0.00197042
R35.0	2.92708	7.81665e-40	1.58522e-36
R35.8	3.21793	2.55286e-12	5.1772e-09
R39.15	3.18161	8.41084e-15	1.70572e-11
R40.0	4.14865	5.0605e-09	1.02627e-05
R40.20	6.83266	7.42392e-06	0.0150557
R41.0	3.43138	3.13664e-09	6.36111e-06
R41.3	4.83178	7.33855e-53	1.48826e-49
R41.82	3.65297	1.59584e-14	3.23637e-11
R41.89	5.34176	2.08208e-23	4.22245e-20
R42	4.3273	3.09063e-106	6.2678e-103
R45.851	11.997	2.34899e-20	4.76375e-17
R45.89	6.45664	8.99022e-11	1.82322e-07
R47.02	18.2195	5.73902e-06	0.0116387
R49.0	2.36938	8.81364e-10	1.78741e-06
R50.9	2.66697	2.79874e-20	5.67585e-17
R51	4.55659	1.27166e-117	2.57892e-114
R52	3.81257	1.13932e-35	2.31055e-32
R53.1	4.27666	1.41389e-59	2.86737e-56
R53.81	3.86778	9.24491e-31	1.87487e-27
R53.82	2.80021	1.99662e-10	4.04915e-07
R53.83	2.64477	1.72615e-47	3.50062e-44
R55	2.95725	3.39689e-29	6.88889e-26
R56.1	28.6274	8.79812e-07	0.00178426
R56.9	3.18285	1.11021e-16	2.2515e-13
R58	3.59895	1.01572e-09	2.05988e-06
R59.0	2.58712	1.45355e-06	0.0029478
R59.1	3.74056	3.04303e-13	6.17126e-10
R60.0	3.11365	4.38369e-38	8.89012e-35
R60.9	3.08231	5.68078e-28	1.15206e-24
R61	2.74923	4.03733e-06	0.00818771
R63.0	4.36666	7.28431e-21	1.47726e-17
R63.2	14.0826	6.98181e-07	0.00141591
R63.4	3.23608	1.49482e-40	3.0315e-37
R63.5	2.10381	1.14813e-09	2.3284e-06
R68.2	5.39906	1.71096e-14	3.46983e-11
R68.81	3.66557	7.86158e-06	0.0159433
R68.89	2.07333	7.2444e-08	0.000146916
R73.03	2.58369	5.32154e-38	1.07921e-34
R73.9	2.6105	1.00036e-21	2.02873e-18
R74.0	2.69111	3.15815e-10	6.40473e-07
R74.8	2.31531	6.49915e-13	1.31803e-09
R76.11	2.43678	9.68282e-13	1.96368e-09
R76.9	5.3303	6.89073e-37	1.39744e-33
R79.1	2.75577	2.0929e-07	0.00042444
R79.89	1.99601	1.23276e-14	2.50005e-11
R80.9	2.37337	2.99404e-16	6.0719e-13
R82.90	3.88512	2.85569e-16	5.79133e-13
R85.610	5.28963	1.09568e-16	2.22204e-13
R85.612	4.09695	1.01454e-06	0.00205749
R85.619	2.84678	9.96413e-07	0.00202073
R85.81	3.74319	6.09531e-07	0.00123613
R87.610	5.93116	4.71742e-19	9.56692e-16
R87.612	4.53777	1.09397e-10	2.21856e-07
R87.615	4.84219	2.12898e-06	0.00431756
R87.619	4.51303	9.85286e-13	1.99816e-09
R87.810	3.0232	2.56596e-06	0.00520376
R89.6	4.28831	2.16762e-19	4.39594e-16
R91.1	2.4722	2.00837e-16	4.07297e-13
R91.8	2.51619	1.02172e-14	2.07204e-11
R92.2	2.28716	3.1033e-07	0.000629348
R92.8	3.41248	7.29351e-43	1.47912e-39
R93.5	3.85757	2.12485e-07	0.000430919
R93.8	2.81604	3.87656e-16	7.86166e-13
R94.6	2.22724	1.23939e-07	0.000251348
S09.90XA	3.70039	4.72212e-17	9.57647e-14
S09.90XS	6.69586	8.67671e-06	0.0175964
S39.012A	3.70031	1.34834e-07	0.000273444
S49.90XA	6.35343	4.85803e-06	0.00985208
S61.219A	4.17349	1.5146e-06	0.00307161
S92.309A	8.14026	6.22911e-06	0.0126326
S92.909A	6.35343	4.85803e-06	0.00985208
S93.409A	2.94748	2.5945e-06	0.00526164
S99.921A	7.34355	1.27585e-05	0.0258743
S99.929A	4.01822	3.79345e-07	0.000769312
T07.XXXA	5.87277	2.37318e-05	0.0481281
T14.8XXA	3.57329	1.29566e-33	2.62759e-30
T14.91XA	10.171	2.00688e-05	0.0406995
T38.0X5A	3.85757	2.12485e-07	0.000430919
T40.2X5A	5.87361	6.01425e-07	0.00121969
T78.40XA	3.11524	7.42159e-14	1.5051e-10
T88.7XXA	3.20073	3.9421e-06	0.00799458
V04.81	4.33401	2.15618e-132	4.37273e-129
V57.1	3.91291	1.07004e-30	2.17005e-27
V57.21	4.26874	1.66997e-05	0.0338669
V65.44	3.21878	9.70432e-12	1.96804e-08
V72.31	5.6522	1.83868e-38	3.72885e-35
V72.6	9.30261	6.79172e-07	0.00137736
V76.10	4.55018	2.8585e-08	5.79705e-05
V76.12	4.10047	7.39124e-43	1.49894e-39
V76.2	3.27225	9.99039e-08	0.000202605
V89.2XXA	3.22591	9.00912e-06	0.0182705
W19.XXXA	5.51515	6.63705e-75	1.34599e-71
W19.XXXD	5.53058	6.74601e-21	1.36809e-17
W19.XXXS	6.89058	6.02394e-17	1.22165e-13
W57.XXXA	2.59184	7.43002e-10	1.50681e-06
Y92.099	6.26535	3.18752e-14	6.4643e-11
Z00.00	4.53706	1.28425e-126	2.60447e-123
Z00.6	2.87752	3.69991e-07	0.000750342
Z01.00	4.31673	1.2197e-13	2.47355e-10
Z01.30	4.32359	9.59922e-07	0.00194672
Z01.419	3.103	2.4661e-77	5.00126e-74
Z01.810	3.12824	1.21893e-44	2.47198e-41
Z01.812	3.46166	1.53892e-09	3.12093e-06
Z01.818	2.63043	2.44681e-50	4.96213e-47
Z01.89	3.78551	7.42035e-20	1.50485e-16
Z02.1	2.29573	4.67532e-06	0.00948156
Z02.89	2.82093	5.90017e-12	1.19655e-08
Z03.89	4.20423	6.10878e-15	1.23886e-11
Z04.9	3.79607	9.50955e-12	1.92854e-08
Z09	2.75674	1.54249e-18	3.12817e-15
Z11.1	3.19904	1.7271e-57	3.50256e-54
Z11.3	1.64461	3.05543e-09	6.19641e-06
Z11.4	2.12879	1.65473e-17	3.35579e-14
Z11.59	2.43749	3.74489e-27	7.59463e-24
Z12.11	3.05377	2.41783e-69	4.90336e-66
Z12.12	4.34024	1.36156e-30	2.76125e-27
Z12.2	5.60755	3.00141e-08	6.08686e-05
Z12.31	5.39169	2.93184e-179	5.94578e-176
Z12.39	4.67407	8.96707e-09	1.81852e-05
Z12.4	3.60644	1.51111e-58	3.06453e-55
Z13.1	1.73126	1.05833e-07	0.00021463
Z13.220	1.72731	6.38364e-10	1.2946e-06
Z13.6	3.88632	1.0755e-30	2.1811e-27
Z13.820	2.7085	1.70333e-15	3.45436e-12
Z20.1	3.95571	2.29759e-08	4.65951e-05
Z21	3.91196	1.38656e-38	2.81193e-35
Z23	7.06799	1.04915e-176	2.12768e-173
Z30.09	2.05775	5.57633e-07	0.00113088
Z30.40	2.48038	1.98772e-05	0.040311
Z30.46	5.49861	1.63138e-05	0.0330843
Z30.9	2.49817	1.60331e-07	0.000325151
Z32.00	2.67944	1.48238e-19	3.00626e-16
Z41.9	3.12724	2.18281e-05	0.0442674
Z46.89	3.85457	1.99363e-13	4.04308e-10
Z48.00	7.08691	1.92419e-06	0.00390227
Z48.02	2.99446	3.70838e-07	0.00075206
Z51.81	2.56066	9.8503e-20	1.99764e-16
Z51.89	2.24597	6.8241e-07	0.00138393
Z53.21	4.04775	1.17437e-24	2.38162e-21
Z53.29	10.6334	1.57834e-05	0.0320087
Z59.0	4.00899	8.89243e-06	0.0180339
Z59.4	11.7012	9.4503e-06	0.0191652
Z59.8	4.15289	3.37288e-08	6.84021e-05
Z59.9	8.12637	1.80333e-11	3.65714e-08
Z62.820	8.58679	1.26469e-06	0.00256479
Z63.0	9.41225	2.258e-06	0.00457922
Z63.4	13.6526	2.12777e-47	4.31513e-44
Z65.8	5.58918	2.44353e-06	0.00495548
Z68.35	4.44067	2.73488e-06	0.00554633
Z68.37	4.79287	5.09764e-06	0.010338
Z68.42	4.00715	2.55391e-06	0.00517933
Z68.43	8.34134	3.49061e-16	7.07896e-13
Z71.3	2.46677	1.14805e-05	0.0232825
Z71.6	3.73317	1.15693e-07	0.000234626
Z71.7	2.48689	1.80524e-11	3.66102e-08
Z71.89	3.32751	5.83278e-42	1.18289e-38
Z71.9	4.29817	6.10796e-17	1.23869e-13
Z72.0	3.51395	6.98823e-29	1.41721e-25
Z72.51	3.71693	8.22123e-26	1.66727e-22
Z74.09	4.63234	2.9274e-14	5.93677e-11
Z76.0	4.6206	1.04836e-24	2.12608e-21
Z76.89	3.63619	1.52016e-05	0.0308288
Z77.21	5.37601	4.89067e-29	9.91828e-26
Z78.0	3.0361	1.18739e-36	2.40804e-33
Z78.9	2.56129	8.17957e-15	1.65882e-11
Z79.01	2.55719	3.76339e-10	7.63216e-07
Z79.4	3.57688	1.85081e-42	3.75345e-39
Z79.891	5.2523	4.49701e-06	0.00911993
Z79.899	4.63525	2.99433e-108	6.07251e-105
Z86.010	2.62372	6.77637e-09	1.37425e-05
Z86.19	3.28791	1.90533e-13	3.86401e-10
Z86.2	5.16243	5.53207e-41	1.1219e-37
Z86.59	5.66407	5.21352e-06	0.010573
Z86.73	4.01959	3.3973e-12	6.88972e-09
Z87.891	2.23796	9.72004e-10	1.97122e-06
Z87.898	3.49822	2.03595e-16	4.12891e-13
Z88.9	2.63904	7.78595e-10	1.57899e-06
Z90.710	6.91084	5.01575e-20	1.01719e-16
Z90.722	7.97365	2.24895e-06	0.00456087
Z90.79	5.26283	2.34821e-05	0.0476216
Z91.09	2.98391	4.15217e-21	8.4206e-18
Z91.19	4.901	1.04837e-31	2.12609e-28
Z91.81	5.42339	1.03575e-23	2.1005e-20
Z91.89	3.0094	5.7375e-15	1.16357e-11
Z92.89	4.29129	1.46202e-13	2.96498e-10
Z96.1	2.48419	1.57545e-06	0.00319502
Z96.659	4.45038	1.02161e-08	2.07182e-05
Z98.84	2.70802	7.62583e-08	0.000154652
Z98.89	1.85451	6.97934e-11	1.41541e-07
Z98.890	1.83928	1.14365e-09	2.31933e-06
Z99.3	5.75297	2.57698e-10	5.22611e-07
Z99.89	4.98781	3.49932e-17	7.09663e-14
