## Supplementary material for "Phenotype Risk Scores: moving beyond ‘cases’ and ‘controls’ to classify psychiatric disease in hospital-based biobanks": Table 3

### Sheet: Sheet1
Table 3: ICD codes contributing to MDD-PheRS
ICD Definition	ICD Code	Odds Ratio	Beta
Neurosyphilis, unspecified	A52.3	1.18055	0.165984
Other viral agents as the cause of diseases classified elsewhere	B97.89	1.13907	0.130214
Melanocytic nevi of other parts of face	D22.39	4.33486	1.46669
Benign neoplasm of right kidney	D30.01	1.06804	0.0658241
Iron deficiency anemia, unspecified	D50.9	1.07571	0.0729767
Elevated white blood cell count, unspecified	D72.829	1.13514	0.12676
Type 2 diabetes mellitus with hyperglycemia	E11.65	1.01502	0.0149111
Type 2 diabetes mellitus with unspecified complications	E11.8	1.23994	0.215061
Other specified diabetes mellitus with diabetic peripheral angiopathy without gangrene	E13.51	1.30324	0.264855
Morbid (severe) obesity due to excess calories	E66.01	1.087	0.0834185
Obesity, unspecified	E66.9	1.11206	0.106215
Other disorders of amino-acid transport	E72.09	1.52526	0.422166
Dementia in other diseases classified elsewhere with behavioral disturbance	F02.81	1.02161	0.0213751
Unspecified dementia without behavioral disturbance	F03.90	1.64068	0.495113
Mood disorder due to known physiological condition, unspecified	F06.30	1.40697	0.341438
Alcohol dependence, in remission	F10.21	1.03011	0.0296623
Opioid abuse, uncomplicated	F11.10	1.21835	0.197501
Cannabis abuse, uncomplicated	F12.10	1.21766	0.196934
Nicotine dependence, unspecified, with unspecified nicotine-induced disorders	F17.209	3.40948	1.22656
Other psychoactive substance dependence, in remission	F19.21	1.80059	0.588114
Schizotypal disorder	F21	1.69135	0.525526
Delusional disorders	F22	1.03054	0.0300811
Bipolar disorder, in full remission, most recent episode depressed	F31.76	0.577248	-0.549484
Dysthymic disorder	F34.1	2.36864	0.862316
Unspecified mood [affective] disorder	F39	1.07791	0.0750238
Agoraphobia with panic disorder	F40.01	1.10595	0.100703
Panic disorder [episodic paroxysmal anxiety]	F41.0	1.22026	0.199063
Generalized anxiety disorder	F41.1	3.66623	1.29916
Other specified anxiety disorders	F41.8	1.75439	0.562122
Anxiety disorder, unspecified	F41.9	1.41168	0.344784
Post-traumatic stress disorder, unspecified	F43.10	4.40082	1.48179
Adjustment disorder with depressed mood	F43.21	1.73085	0.548615
Adjustment disorder with mixed anxiety and depressed mood	F43.23	1.17459	0.160919
Adjustment disorder with mixed disturbance of emotions and conduct	F43.25	1.21395	0.193877
Adjustment disorder with mixed disturbance of emotions and conduct	F43.29	1.53037	0.42551
Primary insomnia	F51.01	1.36424	0.310597
Insomnia due to other mental disorder	F51.05	1.9312	0.65814
Psychological and behavioral factors associated with disorders or diseases classified elsewhere	F54	1.07941	0.0764165
Paranoid personality disorder	F60.0	1.05504	0.0535798
Borderline personality disorder	F60.3	1.92376	0.654282
Avoidant personality disorder	F60.6	2.25447	0.812916
Personality disorder, unspecified	F60.9	1.40279	0.338462
Mild intellectual disabilities	F70	0.510815	-0.671748
Attention-deficit hyperactivity disorder, other type	F90.8	1.15452	0.143683
Other chorea	G25.5	1.30437	0.265717
Localization-related (focal) (partial) symptomatic epilepsy and epileptic syndromes with complex partial seizures, not intractable, without status epilepticus	G40.209	0.749568	-0.288258
Other migraine, not intractable, without status migrainosus	G43.809	1.05141	0.0501359
Chronic tension-type headache, not intractable	G44.229	1.04947	0.0482814
Drug-induced headache, not elsewhere classified, not intractable	G44.40	1.0344	0.0338252
Insomnia, unspecified	G47.00	1.11479	0.108668
Other insomnia	G47.09	1.1903	0.174204
Obstructive sleep apnea (adult) (pediatric)	G47.33	1.14762	0.137689
Carpal tunnel syndrome, right upper limb	G56.01	1.00662	0.00660262
Guillain-Barre syndrome	G61.0	1.34855	0.299031
Other chronic pain	G89.29	1.28871	0.253645
Hordeolum externum left eye, unspecified eyelid	H00.016	1.3995	0.336112
Macula scars of posterior pole (postinflammatory) (post-traumatic), unspecified eye	H31.019	1.09794	0.0934368
Unspecified disorder of choroid	H31.9	1.19388	0.17721
Retinal artery branch occlusion, right eye	H34.231	1.04822	0.0470894
Primary open-angle glaucoma, bilateral, mild stage	H40.1131	1.08437	0.0809976
Unspecified primary angle-closure glaucoma, stage unspecified	H40.20X0	1.11659	0.110278
Unqualified visual loss, left eye, normal vision right eye	H54.62	1.22186	0.200378
Ménière's disease, right ear	H81.01	1.51702	0.416746
Presbycusis, unspecified ear	H91.10	1.03448	0.0338955
Rheumatic heart failure	I09.81	1.57027	0.451248
Other forms of angina pectoris	I20.8	1.01033	0.0102801
Nontraumatic intracerebral hemorrhage in hemisphere, subcortical	I61.0	1.73878	0.553184
Cerebral infarction due to unspecified occlusion or stenosis of unspecified middle cerebral artery	I63.519	2.4211	0.884224
Chronic embolism and thrombosis of femoral vein, bilateral	I82.513	0.957394	-0.0435403
Chronic embolism and thrombosis of unspecified deep veins of right proximal lower extremity	I82.5Y1	1.12438	0.117233
Acute upper respiratory infection, unspecified	J06.9	1.02112	0.0209004
Mild persistent asthma, uncomplicated	J45.30	1.03821	0.0375001
Moderate persistent asthma, uncomplicated	J45.40	1.11939	0.11278
Respiratory failure, unspecified with hypoxia	J96.91	7.41141	2.00302
Gastro-esophageal reflux disease without esophagitis	K21.9	1.07256	0.0700467
Constipation, unspecified	K59.00	1.12856	0.120938
Slow transit constipation	K59.01	1.03235	0.0318338
Secondary biliary cirrhosis	K74.4	1.42853	0.356648
Cutaneous abscess of perineum	L02.215	1.89513	0.639286
Erythema intertrigo	L30.4	1.00588	0.0058603
Xerosis cutis	L85.3	1.01296	0.0128767
Bunion of right foot	M21.611	1.35429	0.303276
Bunion of left foot	M21.612	1.23337	0.209747
Arthralgia of bilateral temporomandibular joint	M26.623	1.3568	0.305128
Other specified necrotizing vasculopathies	M31.8	1.67881	0.518083
Radiculopathy, sacral and sacrococcygeal region	M54.18	1.06736	0.0651909
Lumbago with sciatica, right side	M54.41	1.24066	0.215646
Low back pain	M54.5	1.05019	0.0489718
Shoulder lesion, unspecified, unspecified shoulder	M75.90	0.897387	-0.108268
Pain in right leg	M79.604	1.08656	0.0830151
Pain in right hand	M79.641	1.04178	0.0409316
Fibromyalgia	M79.7	1.58187	0.458608
Disorder of cartilage, unspecified	M94.9	1.23142	0.208166
Other biomechanical lesions of lumbar region	M99.83	1.83591	0.607542
Acute cystitis with hematuria	N30.01	1.3305	0.285554
Overactive bladder	N32.81	0.839794	-0.174599
Urinary tract infection, site not specified	N39.0	1.02364	0.0233693
Benign endometrial hyperplasia	N85.01	1.14718	0.137306
Abnormal uterine and vaginal bleeding, unspecified	N93.9	1.10032	0.0955996
Cough	R05	1.03089	0.0304257
Nausea with vomiting, unspecified	R11.2	1.03088	0.0304082
Heartburn	R12	1.11816	0.111682
Rash and other nonspecific skin eruption	R21	1.17722	0.163154
Unsteadiness on feet	R26.81	1.12582	0.118507
Unspecified abnormalities of gait and mobility	R26.9	1.27074	0.239597
Ataxia, unspecified	R27.0	1.02208	0.0218352
Other amnesia	R41.3	1.28339	0.249501
Other symptoms and signs involving cognitive functions and awareness	R41.89	1.05967	0.0579556
Dizziness and giddiness	R42	1.27147	0.240174
Suicidal ideations	R45.851	2.06207	0.723709
Other symptoms and signs involving emotional state	R45.89	1.34841	0.298924
Dysphasia	R47.02	2.05881	0.722129
Headache	R51	1.1571	0.145921
Weakness	R53.1	1.05152	0.0502378
Post traumatic seizures	R56.1	1.84485	0.612397
Generalized enlarged lymph nodes	R59.1	1.13874	0.129924
Polyphagia	R63.2	1.50665	0.409889
Atypical squamous cells of undetermined significance on cytologic smear of cervix (ASC-US)	R87.610	1.27753	0.244925
Abrasion of scalp, initial encounter	S00.01XA	2.43085	0.888242
Other fractures of lower end of unspecified radius, initial encounter for closed fracture	S52.599A	1.09318	0.0890875
Unspecified open wound, right knee, initial encounter	S81.001A	1.41422	0.346579
Unspecified fracture of shaft of right tibia, subsequent encounter for closed fracture with routine healing	S82.201D	2.2735	0.821322
Unspecified fracture of shaft of left tibia, initial encounter for closed fracture	S82.202A	2.39792	0.874601
Fracture of unspecified metatarsal bone(s), left foot, initial encounter for closed fracture	S92.302A	1.47485	0.388554
Unspecified injury of right foot, initial encounter	S99.921A	1.05858	0.056924
Poisoning by unspecified drugs, medicaments and biological substances, intentional self-harm, initial encounter	T50.902A	1.55231	0.439747
Toxic effect of unspecified substance, accidental (unintentional), initial encounter	T65.91XA	1.57619	0.455009
Adult sexual abuse, confirmed, subsequent encounter	T74.21XD	1.16521	0.152899
Need for prophylactic vaccination and inoculation against influenza	V04.81	1.10087	0.0960979
Unspecified fall, initial encounter	W19.XXXA	1.17147	0.158261
Unspecified fall, sequela	W19.XXXS	1.01571	0.0155905
Encounter for general adult medical examination without abnormal findings	Z00.00	1.05372	0.0523277
Encounter for cervical smear to confirm findings of recent normal smear following initial abnormal smear	Z01.42	1.68843	0.5238
Encounter for observation for other suspected diseases and conditions ruled out	Z03.89	1.02159	0.0213577
Encounter for screening for respiratory tuberculosis	Z11.1	1.02156	0.0213348
Encounter for screening for other viral diseases	Z11.59	1.04093	0.0401134
Encounter for screening for malignant neoplasm of respiratory organs	Z12.2	1.33082	0.285794
Encounter for screening mammogram for malignant neoplasm of breast	Z12.31	1.43086	0.358275
Encounter for screening for malignant neoplasm of cervix	Z12.4	1.00799	0.00796071
Contact with and (suspected) exposure to unspecified communicable disease	Z20.9	1.38074	0.322621
Encounter for immunization	Z23	1.38355	0.324655
Encounter for change or removal of nonsurgical wound dressing	Z48.00	1.59772	0.468579
Occupational exposure to unspecified risk factor	Z57.9	2.87936	1.05757
Problem related to housing and economic circumstances, unspecified	Z59.9	1.18076	0.166155
Personal history of physical and sexual abuse in childhood	Z62.810	6.02779	1.79638
Problems in relationship with spouse or partner	Z63.0	1.11343	0.107446
Disappearance and death of family member	Z63.4	1.51774	0.417225
Other stressful life events affecting family and household	Z63.79	1.15601	0.144976
Body mass index (BMI) 50.0-59.9, adult	Z68.43	2.02812	0.70711
Encounter for issue of repeat prescription	Z76.0	1.06556	0.0635051
Long term (current) use of insulin	Z79.4	1.00259	0.00258774
Other long term (current) drug therapy	Z79.899	1.27196	0.240562
Family history of malignant neoplasm of other genital organs	Z80.49	1.521	0.419368
Personal history of benign neoplasm of the brain	Z86.011	3.57436	1.27379
Personal history of other infectious and parasitic diseases	Z86.19	1.03515	0.0345503
Personal history of infections of the central nervous system	Z86.61	1.1126	0.106704
Acquired absence of both cervix and uterus	Z90.710	1.08211	0.0789108
Personal history of other medical treatment	Z92.89	1.08942	0.0856413
