## Supplementary material for "Phenotype Risk Scores: moving beyond ‘cases’ and ‘controls’ to classify psychiatric disease in hospital-based biobanks": S. Table 1

### Sheet: Sheet1
S. Table 1: Number of F33.1 Diagnoses according to self-reported sex, and race/ethnicity
	Self-Defined Race/Ethnicity N(F33.1)
Sex	AA	EA	HA	Total
Male	65	47	125	12,995(250)
Female	220	89	529	18,412(882)
Total	8046 (292)	10792 (138)	11047 (665)	32032
