## Supplementary material for "Phenotype Risk Scores: moving beyond ‘cases’ and ‘controls’ to classify psychiatric disease in hospital-based biobanks": S. Table 3

### Sheet: Sheet1
Supplementary Table 2: Cross-Ancestry predictive accuracy
Base Population	Target Population
	ALL	AA	EA	HA	Approach
AA	0.211462	0.241525	0.0801116	0.224071	PheRSm1
EA	0.209939	0.150868	0.229449	0.221671	PheRSm1
HA	0.196198	0.135362	0.0716506	0.25902	PheRSm1
AA	0.228652	0.231408	0.0915135	0.261622	PheRSm2
EA	0.222693	0.18723	0.152928	0.247437	PheRSm2
HA	0.238027	0.201632	0.0946551	0.295341	PheRSm2
